# Novel Large Empirical Study of Deep Transfer Learning for COVID-19 Classification Based on CT and X-Ray Images

**DOI:** 10.1101/2024.08.08.24311683

**Authors:** Mansour Almutaani, Turki Turki, Y-h. Taguchi

**Affiliations:** Department of Computer Science, King Abdulaziz University, Jeddah 21589, Saudi Arabia; Department of Physics, Chuo University, Tokyo 112-8551, Japan

**Keywords:** COVID-19, medical imaging, classification, deep transfer learning, model generation, advanced AI concepts

## Abstract

The early and highly accurate prediction of COVID-19 based on medical images can speed up the diagnostic process and thereby mitigate disease spread; therefore, developing AI-based models is an inevitable endeavor. The presented work, to our knowledge, is the first to expand the model space and identify a better performing model among 10000 constructed deep transfer learning (DTL) models as follows. First, we downloaded and processed 4481 CT and X-ray images pertaining to COVID-19 and non-COVID-19 patients, obtained from the Kaggle repository. Second, we provide processed images as inputs to four pre-trained deep learning models (ConvNeXt, EfficientNetV2, DenseNet121, and ResNet34) on more than a million images from the ImageNet database, in which we froze the convolutional and pooling layers pertaining to the feature extraction part while unfreezing and training the densely connected classifier with the Adam optimizer. Third, we generate and take a majority vote of two, three, and four combinations from the four DTL models, resulting in  models. Then, we combine the 11 DTL models, followed by consecutively generating and taking the majority vote of  DTL models. Finally, we select 7953 DTL models from . Experimental results from the whole datasets using five-fold cross-validation demonstrate that the best generated DTL model, named HC, achieving the best AUC of 0.909 when applied to the CT dataset, while ConvNeXt yielded a higher marginal AUC of 0.933 compared to 0.93 for HX when considering the X-ray dataset. These promising results set the foundation for promoting the large generation of models (LGM) in AI.
