## Supplementary for "Novel Large Empirical Study of Deep Transfer Learning for COVID-19 Classification Based on CT and X-Ray Images": 4c2_results.csv

	ConvNeXt&EfficientNetV2	ConvNeXt&DenseNet121	ConvNeXt&ResNet34	EfficientNetV2&DenseNet121	EfficientNetV2&ResNet34	DenseNet121&ResNet34
Accuracy	0.884723901652559	0.902861749294639	0.883514711809754	0.876662636033857	0.857315598548972	0.875050382910117
F1	0.881426202321725	0.900618556701031	0.879331941544885	0.873344370860927	0.852990033222591	0.871369294605809
Precision	0.898562975486052	0.91304347826087	0.903087478559177	0.888795282224094	0.871077184054283	0.889077053344623
Sensitivity	0.86493083807974	0.888527257933279	0.856794141578519	0.858421480878763	0.835638730675346	0.854353132628153
Specificity	0.904153354632588	0.916932907348243	0.909744408945687	0.894568690095847	0.878594249201278	0.895367412140575
AUC	0.884542096356164	0.902730082640761	0.883269275262103	0.876495085487305	0.857116489938312	0.874860272384364
