## Supplementary for "Novel Large Empirical Study of Deep Transfer Learning for COVID-19 Classification Based on CT and X-Ray Images": 4c3_results.csv

	ConvNeXt&EfficientNetV2&DenseNet121	ConvNeXt&EfficientNetV2&ResNet34	ConvNeXt&DenseNet121&ResNet34	EfficientNetV2&DenseNet121&ResNet34
Accuracy	0.902861749294639	0.891575977428456	0.900846432889964	0.890366787585651
F1	0.906625339015885	0.895533980582524	0.904205607476635	0.894573643410853
Precision	0.865384615384615	0.856612184249628	0.86706497386109	0.854182087342709
Sensitivity	0.951993490642799	0.938161106590724	0.944670463791701	0.938974776240846
Specificity	0.854632587859425	0.845846645367412	0.857827476038339	0.842651757188498
AUC	0.903313039251112	0.892003875979068	0.90124896991502	0.890813266714672
