## Supplementary for "Novel Large Empirical Study of Deep Transfer Learning for COVID-19 Classification Based on CT and X-Ray Images": 11c10_results.csv

	ConvNeXt&EfficientNetV2&&ConvNeXt&DenseNet121&&ConvNeXt&ResNet34&&EfficientNetV2&DenseNet121&&EfficientNetV2&ResNet34&&DenseNet121&ResNet34&&ConvNeXt&EfficientNetV2&DenseNet121&&ConvNeXt&EfficientNetV2&ResNet34&&ConvNeXt&DenseNet121&ResNet34&&EfficientNetV2&DenseNet121&ResNet34	ConvNeXt&EfficientNetV2&&ConvNeXt&DenseNet121&&ConvNeXt&ResNet34&&EfficientNetV2&DenseNet121&&EfficientNetV2&ResNet34&&DenseNet121&ResNet34&&ConvNeXt&EfficientNetV2&DenseNet121&&ConvNeXt&EfficientNetV2&ResNet34&&ConvNeXt&DenseNet121&ResNet34&&ConvNeXt&EfficientNetV2&DenseNet121&ResNet34	ConvNeXt&EfficientNetV2&&ConvNeXt&DenseNet121&&ConvNeXt&ResNet34&&EfficientNetV2&DenseNet121&&EfficientNetV2&ResNet34&&DenseNet121&ResNet34&&ConvNeXt&EfficientNetV2&DenseNet121&&ConvNeXt&EfficientNetV2&ResNet34&&EfficientNetV2&DenseNet121&ResNet34&&ConvNeXt&EfficientNetV2&DenseNet121&ResNet34	ConvNeXt&EfficientNetV2&&ConvNeXt&DenseNet121&&ConvNeXt&ResNet34&&EfficientNetV2&DenseNet121&&EfficientNetV2&ResNet34&&DenseNet121&ResNet34&&ConvNeXt&EfficientNetV2&DenseNet121&&ConvNeXt&DenseNet121&ResNet34&&EfficientNetV2&DenseNet121&ResNet34&&ConvNeXt&EfficientNetV2&DenseNet121&ResNet34	ConvNeXt&EfficientNetV2&&ConvNeXt&DenseNet121&&ConvNeXt&ResNet34&&EfficientNetV2&DenseNet121&&EfficientNetV2&ResNet34&&DenseNet121&ResNet34&&ConvNeXt&EfficientNetV2&ResNet34&&ConvNeXt&DenseNet121&ResNet34&&EfficientNetV2&DenseNet121&ResNet34&&ConvNeXt&EfficientNetV2&DenseNet121&ResNet34	ConvNeXt&EfficientNetV2&&ConvNeXt&DenseNet121&&ConvNeXt&ResNet34&&EfficientNetV2&DenseNet121&&EfficientNetV2&ResNet34&&ConvNeXt&EfficientNetV2&DenseNet121&&ConvNeXt&EfficientNetV2&ResNet34&&ConvNeXt&DenseNet121&ResNet34&&EfficientNetV2&DenseNet121&ResNet34&&ConvNeXt&EfficientNetV2&DenseNet121&ResNet34	ConvNeXt&EfficientNetV2&&ConvNeXt&DenseNet121&&ConvNeXt&ResNet34&&EfficientNetV2&DenseNet121&&DenseNet121&ResNet34&&ConvNeXt&EfficientNetV2&DenseNet121&&ConvNeXt&EfficientNetV2&ResNet34&&ConvNeXt&DenseNet121&ResNet34&&EfficientNetV2&DenseNet121&ResNet34&&ConvNeXt&EfficientNetV2&DenseNet121&ResNet34	ConvNeXt&EfficientNetV2&&ConvNeXt&DenseNet121&&ConvNeXt&ResNet34&&EfficientNetV2&ResNet34&&DenseNet121&ResNet34&&ConvNeXt&EfficientNetV2&DenseNet121&&ConvNeXt&EfficientNetV2&ResNet34&&ConvNeXt&DenseNet121&ResNet34&&EfficientNetV2&DenseNet121&ResNet34&&ConvNeXt&EfficientNetV2&DenseNet121&ResNet34	ConvNeXt&EfficientNetV2&&ConvNeXt&DenseNet121&&EfficientNetV2&DenseNet121&&EfficientNetV2&ResNet34&&DenseNet121&ResNet34&&ConvNeXt&EfficientNetV2&DenseNet121&&ConvNeXt&EfficientNetV2&ResNet34&&ConvNeXt&DenseNet121&ResNet34&&EfficientNetV2&DenseNet121&ResNet34&&ConvNeXt&EfficientNetV2&DenseNet121&ResNet34	ConvNeXt&EfficientNetV2&&ConvNeXt&ResNet34&&EfficientNetV2&DenseNet121&&EfficientNetV2&ResNet34&&DenseNet121&ResNet34&&ConvNeXt&EfficientNetV2&DenseNet121&&ConvNeXt&EfficientNetV2&ResNet34&&ConvNeXt&DenseNet121&ResNet34&&EfficientNetV2&DenseNet121&ResNet34&&ConvNeXt&EfficientNetV2&DenseNet121&ResNet34	ConvNeXt&DenseNet121&&ConvNeXt&ResNet34&&EfficientNetV2&DenseNet121&&EfficientNetV2&ResNet34&&DenseNet121&ResNet34&&ConvNeXt&EfficientNetV2&DenseNet121&&ConvNeXt&EfficientNetV2&ResNet34&&ConvNeXt&DenseNet121&ResNet34&&EfficientNetV2&DenseNet121&ResNet34&&ConvNeXt&EfficientNetV2&DenseNet121&ResNet34
Accuracy	0.903264812575574	0.903264812575574	0.903264812575574	0.903264812575574	0.903264812575574	0.903264812575574	0.903264812575574	0.903264812575574	0.903264812575574	0.903264812575574	0.903264812575574
F1	0.903923138510809	0.903923138510809	0.903923138510809	0.903923138510809	0.903923138510809	0.903923138510809	0.903923138510809	0.903923138510809	0.903923138510809	0.903923138510809	0.903923138510809
Precision	0.889676910953507	0.889676910953507	0.889676910953507	0.889676910953507	0.889676910953507	0.889676910953507	0.889676910953507	0.889676910953507	0.889676910953507	0.889676910953507	0.889676910953507
Sensitivity	0.918633034987795	0.918633034987795	0.918633034987795	0.918633034987795	0.918633034987795	0.918633034987795	0.918633034987795	0.918633034987795	0.918633034987795	0.918633034987795	0.918633034987795
Specificity	0.888178913738019	0.888178913738019	0.888178913738019	0.888178913738019	0.888178913738019	0.888178913738019	0.888178913738019	0.888178913738019	0.888178913738019	0.888178913738019	0.888178913738019
AUC	0.903405974362907	0.903405974362907	0.903405974362907	0.903405974362907	0.903405974362907	0.903405974362907	0.903405974362907	0.903405974362907	0.903405974362907	0.903405974362907	0.903405974362907
