## Supplementary for "Novel Large Empirical Study of Deep Transfer Learning for COVID-19 Classification Based on CT and X-Ray Images": 4c2_results.csv

	ConvNeXt&EfficientNetV2	ConvNeXt&DenseNet121	ConvNeXt&ResNet34	EfficientNetV2&DenseNet121	EfficientNetV2&ResNet34	DenseNet121&ResNet34
Accuracy	0.9085	0.9225	0.9115	0.892	0.879	0.897
F1	0.903734876380852	0.918975431259801	0.906694781233527	0.886554621848739	0.871957671957672	0.892146596858639
Precision	0.95338512763596	0.96276013143483	0.958751393534002	0.933628318584071	0.925842696629213	0.936263736263736
Sensitivity	0.859	0.879	0.86	0.844	0.824	0.852
Specificity	0.958	0.966	0.963	0.94	0.934	0.942
AUC	0.9085	0.9225	0.9115	0.892	0.879	0.897
