## Supplementary for "Novel Large Empirical Study of Deep Transfer Learning for COVID-19 Classification Based on CT and X-Ray Images": 4c3_results.csv

	ConvNeXt&EfficientNetV2&DenseNet121	ConvNeXt&EfficientNetV2&ResNet34	ConvNeXt&DenseNet121&ResNet34	EfficientNetV2&DenseNet121&ResNet34
Accuracy	0.921	0.918	0.924	0.902
F1	0.921393034825871	0.918407960199005	0.924227318045862	0.902777777777778
Precision	0.916831683168317	0.913861386138614	0.921471172962227	0.895669291338583
Sensitivity	0.926	0.923	0.927	0.91
Specificity	0.916	0.913	0.921	0.894
AUC	0.921	0.918	0.924	0.902
