## Supplementary for "Novel Large Empirical Study of Deep Transfer Learning for COVID-19 Classification Based on CT and X-Ray Images": 11c10_results.csv

	ConvNeXt&EfficientNetV2&&ConvNeXt&DenseNet121&&ConvNeXt&ResNet34&&EfficientNetV2&DenseNet121&&EfficientNetV2&ResNet34&&DenseNet121&ResNet34&&ConvNeXt&EfficientNetV2&DenseNet121&&ConvNeXt&EfficientNetV2&ResNet34&&ConvNeXt&DenseNet121&ResNet34&&EfficientNetV2&DenseNet121&ResNet34	ConvNeXt&EfficientNetV2&&ConvNeXt&DenseNet121&&ConvNeXt&ResNet34&&EfficientNetV2&DenseNet121&&EfficientNetV2&ResNet34&&DenseNet121&ResNet34&&ConvNeXt&EfficientNetV2&DenseNet121&&ConvNeXt&EfficientNetV2&ResNet34&&ConvNeXt&DenseNet121&ResNet34&&ConvNeXt&EfficientNetV2&DenseNet121&ResNet34	ConvNeXt&EfficientNetV2&&ConvNeXt&DenseNet121&&ConvNeXt&ResNet34&&EfficientNetV2&DenseNet121&&EfficientNetV2&ResNet34&&DenseNet121&ResNet34&&ConvNeXt&EfficientNetV2&DenseNet121&&ConvNeXt&EfficientNetV2&ResNet34&&EfficientNetV2&DenseNet121&ResNet34&&ConvNeXt&EfficientNetV2&DenseNet121&ResNet34	ConvNeXt&EfficientNetV2&&ConvNeXt&DenseNet121&&ConvNeXt&ResNet34&&EfficientNetV2&DenseNet121&&EfficientNetV2&ResNet34&&DenseNet121&ResNet34&&ConvNeXt&EfficientNetV2&DenseNet121&&ConvNeXt&DenseNet121&ResNet34&&EfficientNetV2&DenseNet121&ResNet34&&ConvNeXt&EfficientNetV2&DenseNet121&ResNet34	ConvNeXt&EfficientNetV2&&ConvNeXt&DenseNet121&&ConvNeXt&ResNet34&&EfficientNetV2&DenseNet121&&EfficientNetV2&ResNet34&&DenseNet121&ResNet34&&ConvNeXt&EfficientNetV2&ResNet34&&ConvNeXt&DenseNet121&ResNet34&&EfficientNetV2&DenseNet121&ResNet34&&ConvNeXt&EfficientNetV2&DenseNet121&ResNet34	ConvNeXt&EfficientNetV2&&ConvNeXt&DenseNet121&&ConvNeXt&ResNet34&&EfficientNetV2&DenseNet121&&EfficientNetV2&ResNet34&&ConvNeXt&EfficientNetV2&DenseNet121&&ConvNeXt&EfficientNetV2&ResNet34&&ConvNeXt&DenseNet121&ResNet34&&EfficientNetV2&DenseNet121&ResNet34&&ConvNeXt&EfficientNetV2&DenseNet121&ResNet34	ConvNeXt&EfficientNetV2&&ConvNeXt&DenseNet121&&ConvNeXt&ResNet34&&EfficientNetV2&DenseNet121&&DenseNet121&ResNet34&&ConvNeXt&EfficientNetV2&DenseNet121&&ConvNeXt&EfficientNetV2&ResNet34&&ConvNeXt&DenseNet121&ResNet34&&EfficientNetV2&DenseNet121&ResNet34&&ConvNeXt&EfficientNetV2&DenseNet121&ResNet34	ConvNeXt&EfficientNetV2&&ConvNeXt&DenseNet121&&ConvNeXt&ResNet34&&EfficientNetV2&ResNet34&&DenseNet121&ResNet34&&ConvNeXt&EfficientNetV2&DenseNet121&&ConvNeXt&EfficientNetV2&ResNet34&&ConvNeXt&DenseNet121&ResNet34&&EfficientNetV2&DenseNet121&ResNet34&&ConvNeXt&EfficientNetV2&DenseNet121&ResNet34	ConvNeXt&EfficientNetV2&&ConvNeXt&DenseNet121&&EfficientNetV2&DenseNet121&&EfficientNetV2&ResNet34&&DenseNet121&ResNet34&&ConvNeXt&EfficientNetV2&DenseNet121&&ConvNeXt&EfficientNetV2&ResNet34&&ConvNeXt&DenseNet121&ResNet34&&EfficientNetV2&DenseNet121&ResNet34&&ConvNeXt&EfficientNetV2&DenseNet121&ResNet34	ConvNeXt&EfficientNetV2&&ConvNeXt&ResNet34&&EfficientNetV2&DenseNet121&&EfficientNetV2&ResNet34&&DenseNet121&ResNet34&&ConvNeXt&EfficientNetV2&DenseNet121&&ConvNeXt&EfficientNetV2&ResNet34&&ConvNeXt&DenseNet121&ResNet34&&EfficientNetV2&DenseNet121&ResNet34&&ConvNeXt&EfficientNetV2&DenseNet121&ResNet34	ConvNeXt&DenseNet121&&ConvNeXt&ResNet34&&EfficientNetV2&DenseNet121&&EfficientNetV2&ResNet34&&DenseNet121&ResNet34&&ConvNeXt&EfficientNetV2&DenseNet121&&ConvNeXt&EfficientNetV2&ResNet34&&ConvNeXt&DenseNet121&ResNet34&&EfficientNetV2&DenseNet121&ResNet34&&ConvNeXt&EfficientNetV2&DenseNet121&ResNet34
Accuracy	0.917	0.917	0.917	0.917	0.917	0.917	0.917	0.917	0.917	0.917	0.917
F1	0.91469681397739	0.91469681397739	0.91469681397739	0.91469681397739	0.91469681397739	0.91469681397739	0.91469681397739	0.91469681397739	0.91469681397739	0.91469681397739	0.91469681397739
Precision	0.940803382663848	0.940803382663848	0.940803382663848	0.940803382663848	0.940803382663848	0.940803382663848	0.940803382663848	0.940803382663848	0.940803382663848	0.940803382663848	0.940803382663848
Sensitivity	0.89	0.89	0.89	0.89	0.89	0.89	0.89	0.89	0.89	0.89	0.89
Specificity	0.944	0.944	0.944	0.944	0.944	0.944	0.944	0.944	0.944	0.944	0.944
AUC	0.917	0.917	0.917	0.917	0.917	0.917	0.917	0.917	0.917	0.917	0.917
